# Development of serological assays to identify *Helicobacter suis* and *Helicobacter pylori* infections

**DOI:** 10.1101/2022.10.10.22280809

**Authors:** Hidenori Matsui, Emiko Rimbara, Masato Suzuki, Kengo Tokunaga, Hidekazu Suzuki, Masaya Sano, Takashi Ueda, Hitoshi Tsugawa, Sohachi Nanjo, Akira Takeda, Makoto Sasaki, Shuichi Terao, Tsuyoshi Suda, Sae Aoki, Keigo Shibayama, Hiroyoshi Ota, Katsuhiro Mabe

## Abstract

*Helicobacter suis* hosted by hogs is the most prevalent gastric non-*Helicobacter pylori Helicobacter* species found in humans. Recent studies suggest that the *H. suis* infection has already induced many cases of gastric disease. However, the infection period and route of *H. suis* from hogs remain unclear. Because diagnostic methods based on the urease activity of *H. suis* often yield negative judgments, there is no reliable method for diagnosing *H. suis* infection in clinical practice without gastric biopsy specimens. We developed the world’s first ELISA to simultaneously diagnose *H. suis* and *H. pylori* infection in a single test. The area under the ROC curve was 0.9648 or 0.9200 for identifying *H. suis* or *H. pylori* infection, respectively. The sensitivity, specificity, and positive and negative predictive values for identifying *H. suis* infection were 100%, 92.6%, 76.9%, and 100%, and those for identifying *H. pylori* infection were 88.2%, 87.5%, 65.2%, and 96.6%, respectively. (150 words)
