## Supplementary material for "Development of serological assays to identify *Helicobacter suis* and *Helicobacter pylori* infections": Table S1

### Sheet: Table S1
Table S1. Individual data of 101 examinees.
Specimen no.	Years of age	Man or Woman	Disease	Cultivation	Probe-based real-time PCR for the detection of H. suis infection	Routine diagnoses for the detection of H. pylori infection (UBT, RUT, serum Ab, stool Ag, cultivation, microscopy)	IHC for the detection of H. suis or H. pylori infection	Absorbance at 450 nm of ELISA for the detection of H. suis infection	Absorbance at 450 nm of ELISA for the detection of H. pylori infection	Grouping (diagnosis)	Helicobacter strain	Accession number for the genomic sequence						ピロリ菌検査
14092	40's	M	gastritis	ー	＋	ー	NE	3.016	0.743	H. suis infecton
04312	50's	M	gastritis	ー	＋	Ab+	NE	2.991	0.296	H. suis infecton
04002	40's	M	gastritis	H. suis	＋	ー	NE	2.736	0.406	H. suis infecton	H. suis NHP19-4022	AP023046-AP023048
94058	40's	W	gastric MALT lymphoma	H. suis	＋	NE	NE	2.557	1.673	H. suis infecton	H. suis NHP19-4003	AP023039-AP023041
94059	50's	M	peptic ulcer	H. suis	＋	NE	NE	2.545	0.502	H. suis infecton	H. suis NHP19-4004	AP023042-AP023045
14077	50's	M	gastritis	H. suis	＋	NE	NE	2.487	0.697	H. suis infecton	H. suis NHP21-4075	BRZT01000000
04095	70's	M	autoimmune gastritis	ー	＋	ー	H. suis	2.439	0.461	H. suis infecton
04103	60's	M	gastritis	H. suis	＋	ー	NE	2.319	0.261	H. suis infecton	H. suis NHP20-4101	BRZO01000000
14250	40's	M	gastritis	H. suis	＋	Ab+	NE	2.3125	1.287	H. suis infecton	H. suis NHP21-4253	BRZW01000000
04080	60's	M	gastritis	ー	＋	ー	H. suis	2.237	0.19	H. suis infecton
04262	40's	W	gastritis	H. suis	＋	ー	H. suis	2.175	1.1	H. suis infecton	H. suis NHP20-4259	BRZS01000000
14005	50's	M	gastritis	H. suis	＋	ー	H. suis	1.972	0.199	H. suis infecton
04252	50's	M	gastric MALT lymphoma	H. suis	＋	ー	H. suis	1.933	0.192	H. suis infecton	H. suis NHP20-4250	BRZR01000000
04122	40's	M	gastritis	H. suis	＋	ー	NE	1.799	0.094	H. suis infecton	H. suis NHP20-4120	BRZQ01000000
14245	50's	M	gastritis	ー	＋	RUT+	NE	1.725	0.382	H. suis infecton
14097	40's	M	gastritis	H. suis	＋	ー	NE	1.638	0.144	H. suis infecton	H. suis NHP21-4094	BRZU01000000
04089	40's	M	gastritis	H. suis	＋	ー	NE	1.618	0.207	H. suis infecton	H. suis NHP20-4087	BRZN01000000
14212	50's	M	gastric MALT lymphoma	H. suis	＋	NE	NE	1.497	0	H. suis infecton	H. suis NHP21-4209	BRZV01000000
04112	20's	W	gastritis	H. suis	＋	ー	NE	1.397	0.073	H. suis infecton	H. suis NHP20-4118	BRZP01000000
04029	40's	M	gastritis	ー	＋	ー	H. suis	1.077	0.244	H. suis infecton
04172	40's	M	gastritis	H. pylori	ー	RUT+	H. pylori	0.704	2.894	H. pylori infecton	H. pylori NHP20-4169	LC727180
04232	50's	M	gastritis	H. pylori	ー	ー	H. pylori	2.456	2.676	H. pylori infecton	H. pylori NHP20-4228	LC727184
04133	50's	M	gastritis	H. pylori	ー	RUT+	H. pylori	2.68	2.202	H. pylori infecton	H. pylori NHP20-4130	LC727178
14328	50's	W	gastic cancer	H. pylori	ー	NE	NE	0.917	2.074	H. pylori infecton	H. pylori NHP20-4109	LC727188
14207	50's	W	gastritis	H. pylori	ー	RUT+	NE	0.318	1.799	H. pylori infecton	H. pylori NHP21-4204	LC727189
04044	50's	W	gastritis	H. pylori	ー	RUT+	H. pylori	0.238	1.391	H. pylori infecton	H. pylori NHP20-4042	LC727175
04318	40's	M	gastritis	H. pylori	ー	RUT+	H. pylori	0.303	1.316	H. pylori infecton	H. pylori NHP20-4315	LC727187
04205	40's	M	gastritis	H. pylori	ー	RUT+	H. pylori	0.456	1.193	H. pylori infecton	H. pylori NHP20-4204	LC727182
04108	60's	W	peptic ulcer	H. pylori	ー	RUT+	H. pylori	0	1.137	H. pylori infecton	H. pylori NHP20-4106	LC727177
14218	40's	M	peptic ulcer	H. pylori	ー	NE	NE	0	1.051	H. pylori infecton	H. pylori NHP21-4216	LC727190
04311	40's	M	gastric MALT lymphoma	H. pylori	ー	RUT+	H. pylori	0.19	1.006	H. pylori infecton	H. pylori NHP20-4308	LC727186
04325	30's	W	gastritis	H. pylori	ー	RUT+	H. pylori	0	0.929	H. pylori infecton	H. pylori NHP20-4285
04220	50's	M	peptic ulcer	H. pylori	ー	RUT+	H. pylori	0.212	0.909	H. pylori infecton	H. pylori NHP20-4217	LC727183
04100	50's	W	peptic ulcer	H. pylori	ー	RUT+, UBT+, Ab+	H. pylori	0.053	0.885	H. pylori infecton	H. pylori NHP20-4098	LC727176
04279	40's	W	gastritis	H. pylori	ー	UBT+	H. pylori	0.194	0.878	H. pylori infecton	H. pylori NHP20-4277	LC727185
04201	30's	M	gastritis	H. pylori	ー	RUT+	H. pylori	0.283	0.557	H. pylori infecton	H. pylori NHP20-4198	LC727181
04146	30's	M	peptic ulcer	H. pylori	ー	RUT+	H. pylori	0.013	0.42	H. pylori infecton	H. pylori NHP20-4142	LC727179
14113	60's	W	gastritis	ー	ー	ー	ー	0.86	2.506	Post-eradication of H. pylori
14103	50's	M	gastritis	ー	ー	ー	ー	0.65	2.484	Post-eradication of H. pylori
14083	30's	W	gastritis	ー	ー	ー	ー	0.75	2.362	Post-eradication of H. pylori
14133	40's	M	peptic ulcer	ー	ー	ー	NE	0	1.519	Post-eradication of H. pylori
04150	40's	W	gastritis	ー	ー	ー	ー	1.915	1.379	Post-eradication of H. pylori
14123	50's	M	gastritis	ー	ー	ー	ー	0.346	1.37	Post-eradication of H. pylori
04162	40's	M	gastritis	ー	ー	ー	ー	1.321	1.006	Post-eradication of H. pylori
14197	30's	W	gastritis	ー	ー	ー	NE	0	0.954	Post-eradication of H. pylori
14088	60's	W	gastritis	ー	ー	ー	ー	0.25	0.647	Post-eradication of H. pylori
14337	30's	W	gastritis	ー	ー	NE	NE	0.722	0.614	Post-eradication of H. pylori
04324	50's	W	gastritis	ー	ー	ー	ー	0.171	0.519	Post-eradication of H. pylori
14025	50's	M	gastritis	ー	ー	ー	ー	0.025	0.422	Post-eradication of H. pylori
14063	50's	M	gastritis	ー	ー	ー	ー	0	0.331	Post-eradication of H. pylori
14010	50's	W	peptic ulcer	ー	ー	ー	ー	0.196	0.245	Post-eradication of H. pylori
14163	70's	M	duodenal MALT lymphoma	ー	ー	NE	NE	0.308	0.214	Post-eradication of H. pylori
04182	40's	W	gastritis	ー	ー	ー	ー	0.066	0.198	Post-eradication of H. pylori
04141	70's	M	peptic ulcer	ー	ー	ー	ー	0.086	0.153	Post-eradication of H. pylori
04024	70's	M	gastric MALT lymphoma	ー	ー	NE	NE	0.03	0.075	Post-eradication of H. pylori
14336	60's	W	peptic ulcer	ー	ー	NE	NE	0	0	Post-eradication of H. pylori
14239	30's	W	gastritis	ー	ー	NE	NE	0.045	0	Post-eradication of H. pylori
04293	40's	W	gastric MALT lymphoma	ー	ー	ー	NE	2.67	0.712	Non-infection
04018	80's	M	peptic ulcer	ー	ー	ー	ー	1.293	2.055	Non-infection
04167	40's	W	gastritis	ー	ー	ー	ー	0.793	1.046	Non-infection
14260	60's	M	peptic ulcer	ー	ー	ー	NE	0.671	0.503	Non-infection
14327	80's	W	peptic ulcer	ー	ー	NE	NE	0.603	0.997	Non-infection
04306	50's	W	peptic ulcer	ー	ー	ー	ー	0.417	0.148	Non-infection
14329	60's	M	autoimmune gastritis	ー	ー	NE	NE	0.361	0	Non-infection
04157	50's	M	gastritis	ー	ー	ー	ー	0.348	1.086	Non-infection
14331	40's	W	gastric MALT lymphoma	ー	ー	NE	NE	0.344	0.047	Non-infection
04263	70's	W	gastritis	ー	ー	ー	NE	0.317	0.281	Non-infection
14323	40's	W	gastric MALT lymphoma	ー	ー	NE	NE	0.315	0.362	Non-infection
04206	20's	W	gastritis	ー	ー	ー	NE	0.312	0.024	Non-infection
14234	50's	M	peptic ulcer	ー	ー	ー	NE	0.256	0.351	Non-infection
14015	50's	M	gastritis	ー	ー	ー	ー	0.252	0.061	Non-infection
04195	70's	M	gastric MALT lymphoma	ー	ー	ー	NE	0.252	0.407	Non-infection
14031	70's	W	peptic ulcer	ー	ー	ー	NE	0.226	0.512	Non-infection
14128	30's	M	gastritis	ー	ー	ー	NE	0.194	0.52	Non-infection
14183	60's	M	gastric MALT lymphoma	ー	ー	ー	NE	0.162	0.434	Non-infection
14191	50's	M	gastric MALT lymphoma	ー	ー	NE	NE	0.162	0.047	Non-infection
04177	50's	W	autoimmune gastritis	ー	ー	ー	ー	0.155	0.036	Non-infection
14020	40's	W	peptic ulcer	ー	ー	ー	ー	0.153	0.052	Non-infection
04188	50's	M	gastric MALT lymphoma	ー	ー	ー	NE	0.147	0.398	Non-infection
04273	50's	W	gastric MALT lymphoma	ー	ー	ー	NE	0.143	0.229	Non-infection
14322	70's	W	gastric MALT lymphoma	ー	ー	NE	NE	0.129	0.018	Non-infection
04246	60's	W	gastric MALT lymphoma	ー	ー	ー	NE	0.12	0.208	Non-infection
14170	30's	W	gastric MALT lymphoma	ー	ー	ー	NE	0.114	0.22	Non-infection
14152	70's	M	peptic ulcer	ー	ー	ー	NE	0.104	0.375	Non-infection
14177	50's	W	gastric MALT lymphoma	ー	ー	ー	NE	0.093	0.082	Non-infection
14202	40's	M	gastritis	ー	ー	ー	NE	0.079	1.354	Non-infection
04300	60's	M	gastric MALT lymphoma	ー	ー	ー	NE	0.067	0.131	Non-infection
14332	60's	W	gastric MALT lymphoma	ー	ー	NE	NE	0.058	0	Non-infection
14047	40's	W	peptic ulcer	ー	ー	ー	ー	0.034	0.12	Non-infection
04075	30's	W	gastritis	ー	ー	ー	ー	0.033	0	Non-infection
14330	60's	W	peptic ulcer	ー	ー	NE	NE	0.027	0	Non-infection
04019	50's	M	gastric MALT lymphoma	ー	ー	ー	NE	0.025	0.147	Non-infection
14333	60's	M	gastric MALT lymphoma	ー	ー	NE	NE	0.016	0	Non-infection
14073	50's	W	gastritis	ー	ー	ー	ー	0.015	0.058	Non-infection
04086	60's	W	autoimmune gastritis	ー	ー	ー	ー	0	0	Non-infection
04257	50's	M	gastritis	ー	ー	ー	ー	0	0	Non-infection
14052	40's	W	gastritis	ー	ー	ー	NE	0	0	Non-infection
14118	40's	M	gastritis	ー	ー	ー	ー	0	0	Non-infection
14188	40's	W	gastritis	ー	ー	ー	NE	0	0.16	Non-infection
14324	40's	M	gastric MALT lymphoma	ー	ー	NE	NE	0	0	Non-infection
14325	70's	W	gastric MALT lymphoma	ー	ー	NE	NE	0	0	Non-infection
IHC, immunohistochemistry. Ab, antibody. Ag, antigen. NE, not examined.
